# The relation of a blood DNA methylation score with six-year depression course and risk factors

**DOI:** 10.64898/2026.10.29.26366842

**Authors:** Dennis Klose, Yuri Milaneschi, Marco P M Boks, Nic J A van der Wee, Jeroen Lakerveld, Christiaan H Vinkers, Brenda W J H Penninx, Laura K M Han

## Abstract

**Background:** DNA methylation (DNAm) signatures of major depressive disorder (MDD) may be related to psychosocial, environmental, biological, and lifestyle risks. We tested a blood-based DNAm depression score (MD-MS) based on an existing EWAS (N = 24,754) in N = 731 individuals for predicting 8 clinical and 16 MDD risk factors and whether different MDD trajectories mapped to changes in MD-MS over six years.

**Methods:** We calculated the MD-MS based on the top 15 strongest, epigenome-wide significant depression associated sites from the largest EWAS to date in EPICv2-profiled blood samples from N = 366 NESDA participants at baseline and N = 365 at six-year follow-up (FU6). Sixty percent of participants obtained a lifetime MDD diagnosis before or during the study timeframe. Linear mixed effect models were used for all analyses.

**Results:** The MD-MS was elevated in lifetime MDD vs. controls (β=0.137, p=0.012). Lower social activity (β=0.051, p=0.043), CRP (β=0.068, p=0.006), triglycerides (β=0.055, p=0.036) and fasting glucose (β=0.059, p=0.025) showed positive associations with MD-MS, while higher neighborhood air pollution levels showed a negative association (β=-0.054, p=0.031). Adjustment for psychosocial variables (social activity, childhood trauma, partner status) attenuated the MD-MS association with lifetime MDD by 17.5% (β=0.114, p=0.051). Longitudinally, individuals with chronic MDD exhibited consistently higher MD-MS compared to controls (β = 0.295, p = 0.001).

**Conclusions:** The MD-MS captures an epigenetic signature of lifetime exposure to MDD. The significant influences of psychosocial and biological factors on this association, although of limited effect size, warrant further research on potentially actionable mechanisms against aberrant depression-related DNAm patterns. (249/250 words)
