## Supplementary tables for "The relation of a blood DNA methylation score with six-year depression course and risk factors"

### Sheet: Suppl. Table 1
Table S1 | Variable overview, distributions and missingness.
Domain	Variable	Type	N	Missing, N (%)	N (%) or mean ± SD
Demographic	Age (years)	continuous	731	0 (0.0%)	43.58 ± 13.80
Demographic	Sex (Female)	binary	731	0 (0.0%)	450 (61.6%)
Clinical	Lifetime MDD (Yes)	binary	731	0 (0.0%)	437 (59.8%)
Clinical	Depression severity (IDS)	continuous	728	3 (0.4%)	18.02 ± 15.04
Clinical	Antidepressant use (Yes)	binary	731	0 (0.0%)	155 (21.2%)
Clinical	Current anxiety diagnosis (Yes)	binary	731	0 (0.0%)	175 (23.9%)
Clinical	Anxiety symptoms (BAI)	continuous	727	4 (0.5%)	9.14 ± 9.37
Clinical	Age of onset (years)	continuous	280	451 (61.7%)	30.25 ± 14.46
Clinical	Chronicity (% time depressed)	continuous	597	134 (18.3%)	0.28 ± 0.36
Psychosocial	Social activity (internal questionnaire items 1-5 sum, no unit)	continuous	724	7 (1.0%)	13.83 ± 4.26
Psychosocial	Has partner (No)	binary	731	0 (0.0%)	202 (27.6%)
Psychosocial	Childhood trauma (CTI total score)	continuous	729	2 (0.3%)	1.38 ± 2.04
Lifestyle	Current smoking (Yes)	binary	730	1 (0.1%)	217 (29.7%)
Lifestyle	Alcohol intake (drinks/week)	continuous	725	6 (0.8%)	6.10 ± 8.49
Lifestyle	Sleep duration (ordinal scale from IRS item 6, no time unit)	continuous	705	26 (3.6%)	3.32 ± 1.22
Lifestyle	BMI (kg/m2)	continuous	717	14 (1.9%)	25.83 ± 4.82
Lifestyle	Physical activity (MET total)	continuous	692	39 (5.3%)	3856.72 ± 3442.56
Environment	Neighborhood SES	continuous	687	44 (6.0%)	-0.11 ± 1.13
Environment	Neighborhood air pollution (EC)	continuous	694	37 (5.1%)	1.21 ± 0.33
Environment	Neighborhood safety score	continuous	693	38 (5.2%)	-8.92 ± 26.45
Biological	CRP level	continuous	727	4 (0.5%)	2.31 ± 4.42
Biological	IL-6 level	continuous	728	3 (0.4%)	1.86 ± 8.48
Biological	Triglycerides level	continuous	728	3 (0.4%)	1.30 ± 0.97
Biological	HDL level	continuous	726	5 (0.7%)	1.59 ± 0.44
Biological	Fasting glucose level	continuous	728	3 (0.4%)	5.37 ± 1.32

### Sheet: Suppl. Table 2
Table S1 | Overview of used CpG sites to calculate MD-MS (taken from Shen et al., 2025 Nature Mental Health).
CpG	Beta	SE	p	N	CHR	BP	ucsc_gene	Islands_Name	pBonferroni
cg19432791	0.0253	0.0042	1.704e-06	16545	3	45894556	LZTFL1;LZTFL1	NA	0.00130060356
cg11101030	-0.0345	0.0059	4.991e-06	15901	13	93744566	NA	NA	0.003809455615
cg10145533	0.0194	0.0033	5.34e-9	24193	8	20350779	NA	NA	0.0040758351
cg12187985	0.021	0.0036	5.433e-06	16850	18	23654410	SS18;SS18;SS18	NA	0.004146818745
cg09726355	0.019	0.0033	8.533e-06	16628	17	42544621	GPATCH8;GPATCH8;GPATCH8;GPATCH8;GPATCH8	NA	0.00651294024499999
cg03671627	0.0258	0.0045	9.848e-06	16850	2	209185667	PIKFYVE	NA	0.00751663372
cg17494199	-0.0109	0.0019	1.221e-05	24750	13	106834942	NA	NA	0.00931946564999999
cg17002328	0.0157	0.0028	2.319e-05	24752	14	91751773	CCDC88C	chr14:91755280-91755564	0.01770011535
cg12805451	0.0238	0.0043	3.114e-05	16850	3	123672734	CCDC14;CCDC14	NA	0.0237680721
cg20793665	0.0188	0.0034	3.794e-05	24754	2	232549224	NA	chr2:232545347-232546143	0.0289582741
cg01150646	0.0132	0.0024	3.798e-05	16850	17	1377304	MYO1C;MYO1C;MYO1C	chr17:1375216-1375460	0.0289888047
cg02948555	0.0355	0.0065	4.72e-8	15911	15	42749848	ZNF106;ZNF106;ZNF106	NA	0.036026108
cg10604091	0.0234	0.0043	5.273e-05	16850	13	50650086	DLEU2	NA	0.04024696345
cg04173586	0.0246	0.0045	6.295e-05	24045	19	2167496	DOT1L	chr19:2163632-2165603	0.04804753175
cg07063853	0.0202	0.0037	6.417e-05	23397	11	43333512	API5;API5;API5;API5;API5;API5;API5	chr11:43333439-43333887	0.04897871504999999

### Sheet: Suppl. Table 3
Table S3 | LMEM results for univariate variable of interest models.
Domain	Predictor	Model	N	Estimate	SE	CI_95	P	Sig
Psychosocial	Current social activity (Low)	Base: predictor + covariates	724	0.0509756	0.0251785	[0.002, 0.1]	0.043	*
Psychosocial	Current partner (No)	Base: predictor + covariates	731	0.022435	0.0564745	[-0.088, 0.133]	0.691
Psychosocial	Past childhood trauma (High)	Base: predictor + covariates	729	0.0391116	0.0309012	[-0.022, 0.1]	0.206
Environmental	Current neighborhood SES (Low)	Base: predictor + covariates	687	0.0138973	0.0268571	[-0.039, 0.067]	0.605
Environmental	Current neighborhood air pollution (High)	Base: predictor + covariates	694	-0.0541062	0.0250689	[-0.103, -0.005]	0.031	*
Environmental	Current neighborhood safety (Low)	Base: predictor + covariates	693	-0.0252162	0.0276894	[-0.08, 0.029]	0.363
Biological	Current CRP (High)	Base: predictor + covariates	727	0.0687426	0.024761	[0.02, 0.117]	0.006	**
Biological	Current IL-6 (High)	Base: predictor + covariates	728	0.038167	0.0244217	[-0.01, 0.086]	0.119
Biological	Current triglycerides (High)	Base: predictor + covariates	728	0.0550974	0.0262861	[0.003, 0.107]	0.036	*
Biological	Current HDL (Low)	Base: predictor + covariates	726	0.0230654	0.0289475	[-0.034, 0.08]	0.426
Biological	Current fasting glucose (High)	Base: predictor + covariates	728	0.0587392	0.0261526	[0.007, 0.11]	0.025	*
Lifestyle	Current smoking (Yes)	Base: predictor + covariates	730	-0.053874	0.0566471	[-0.165, 0.057]	0.342
Lifestyle	Current alcohol intake (High)	Base: predictor + covariates	725	-0.0252938	0.0269346	[-0.078, 0.028]	0.348
Lifestyle	Current sleep duration (Short)	Base: predictor + covariates	705	-0.00985775	0.0252199	[-0.059, 0.04]	0.696
Lifestyle	Current BMI (High)	Base: predictor + covariates	717	0.0548708	0.0293899	[-0.003, 0.113]	0.062
Lifestyle	Current physical activity (Low)	Base: predictor + covariates	692	-0.0239598	0.023917	[-0.071, 0.023]	0.317

### Sheet: Suppl. Table 4
Table S4 | Sensitivity analyses with different samples depending on missingness status across and within domains for percentag reduction calculcation of the lifetime MDD term with and without domain variable adjustment. The percentage of reduction only fluctuated minimally depending on whether all samples, all samples with within-domain variable completeness or across-domain variable completeness…
Sample_definition	Domain	N_unadjusted	Nparticipants_unadjusted	N_adjusted	Nparticipants_adjusted	Beta_unadjusted	CI_95_unadjusted	P_unadjusted	Beta_adjusted	CI_95_adjusted	P_adjusted	Pct_reduction
A: All usable samples per model (no overlap enforced)	Psychosocial	731	368	722	366	0.137	[0.03, 0.244]	0.012	0.114	[-0.001, 0.229]	0.051	16.5
A: All usable samples per model (no overlap enforced)	Environmental	731	368	687	364	0.137	[0.03, 0.244]	0.012	0.127	[0.014, 0.24]	0.028	7.5
A: All usable samples per model (no overlap enforced)	Lifestyle	731	368	654	360	0.137	[0.03, 0.244]	0.012	0.139	[0.024, 0.254]	0.018	-1.4
A: All usable samples per model (no overlap enforced)	Biological	731	368	719	368	0.137	[0.03, 0.244]	0.012	0.125	[0.017, 0.233]	0.023	8.7
B: Within-domain overlapping samples (current main analysis)	Psychosocial	722	366	722	366	0.139	[0.03, 0.247]	0.012	0.114	[-0.001, 0.229]	0.051	17.5
B: Within-domain overlapping samples (current main analysis)	Environmental	687	364	687	364	0.14	[0.029, 0.251]	0.014	0.127	[0.014, 0.24]	0.028	9.4
B: Within-domain overlapping samples (current main analysis)	Lifestyle	654	360	654	360	0.135	[0.021, 0.249]	0.020	0.139	[0.024, 0.254]	0.018	-2.8
B: Within-domain overlapping samples (current main analysis)	Biological	719	368	719	368	0.132	[0.024, 0.239]	0.017	0.125	[0.017, 0.233]	0.023	4.9
C: Across-domain overlapping samples (complete cases on all domains)	Psychosocial	602	345	602	345	0.14	[0.021, 0.258]	0.021	0.116	[-0.011, 0.243]	0.073	17
C: Across-domain overlapping samples (complete cases on all domains)	Environmental	602	345	602	345	0.14	[0.021, 0.258]	0.021	0.128	[0.007, 0.249]	0.037	8.3
C: Across-domain overlapping samples (complete cases on all domains)	Lifestyle	602	345	602	345	0.14	[0.021, 0.258]	0.021	0.142	[0.023, 0.262]	0.020	-1.8
C: Across-domain overlapping samples (complete cases on all domains)	Biological	602	345	602	345	0.14	[0.021, 0.258]	0.021	0.135	[0.017, 0.253]	0.025	3.3

### Sheet: Suppl. Table 5
Table S5 | Longitudinal LMEM results to test six-year MD-MS changes between three different MDD disease courses and healthy controls (N = 731, Subject IDs = 368).
Model with visit + group term
Term	N	N_participants	Estimate	SE	t	CI_95	P	Sig
(Intercept)	731	368	-0.216	0.072	-3.005	[-0.357, -0.075]	0.003	**
Baseline age	731	368	7.997	0.902	8.869	[6.223, 9.77]	3.70e-17	***
Baseline age²	731	368	-2.475	0.86	-2.88	[-4.166, -0.785]	0.004	**
Sex (Female vs Male)	731	368	-0.006	0.067	-0.096	[-0.138, 0.126]	0.924
scale(Bcell_between)	731	368	-0.22	0.038	-5.758	[-0.296, -0.145]	1.84e-08	***
scale(CD4T_between)	731	368	-0.057	0.086	-0.667	[-0.226, 0.112]	0.505
scale(CD8T_between)	731	368	0.084	0.076	1.104	[-0.066, 0.234]	0.270
scale(NK_between)	731	368	0.014	0.053	0.266	[-0.09, 0.118]	0.791
scale(Neu_between)	731	368	0.365	0.131	2.788	[0.107, 0.622]	0.006	**
scale(Bcell_within)	731	368	-0.093	0.031	-2.99	[-0.155, -0.032]	0.003	**
scale(CD4T_within)	731	368	0.005	0.051	0.096	[-0.096, 0.105]	0.924
scale(CD8T_within)	731	368	0.031	0.041	0.749	[-0.05, 0.112]	0.454
scale(NK_within)	731	368	0.029	0.026	1.143	[-0.021, 0.08]	0.254
scale(Neu_within)	731	368	0.298	0.091	3.26	[0.118, 0.477]	0.001	**
Visit_num5	731	368	0.193	0.04	4.79	[0.114, 0.272]	2.44e-06	***
groupChronic	731	368	0.295	0.09	3.278	[0.118, 0.472]	0.001	**
groupNew onset	731	368	0.151	0.094	1.614	[-0.033, 0.336]	0.107
groupRemitted	731	368	0.137	0.077	1.789	[-0.014, 0.288]	0.074
Model with visit * group term
Term	N	N_participants	Estimate	SE	t	CI_95	P	Sig
(Intercept)	731	368	-0.205	0.076	-2.701	[-0.354, -0.056]	0.007	**
Baseline age	731	368	7.997	0.902	8.868	[6.223, 9.77]	3.74e-17	***
Baseline age²	731	368	-2.474	0.86	-2.878	[-4.165, -0.783]	0.004	**
Sex (Female vs Male)	731	368	-0.006	0.067	-0.09	[-0.138, 0.126]	0.929
scale(Bcell_between)	731	368	-0.221	0.038	-5.763	[-0.296, -0.145]	1.80e-08	***
scale(CD4T_between)	731	368	-0.057	0.086	-0.667	[-0.227, 0.112]	0.505
scale(CD8T_between)	731	368	0.084	0.076	1.102	[-0.066, 0.234]	0.271
scale(NK_between)	731	368	0.014	0.053	0.267	[-0.09, 0.118]	0.790
scale(Neu_between)	731	368	0.365	0.131	2.785	[0.107, 0.622]	0.006	**
scale(Bcell_within)	731	368	-0.095	0.031	-3.025	[-0.156, -0.033]	0.003	**
scale(CD4T_within)	731	368	0	0.051	-0.001	[-0.101, 0.101]	1.000
scale(CD8T_within)	731	368	0.023	0.042	0.553	[-0.059, 0.105]	0.580
scale(NK_within)	731	368	0.028	0.026	1.094	[-0.023, 0.079]	0.275
scale(Neu_within)	731	368	0.287	0.092	3.126	[0.106, 0.467]	0.002	**
Visit_num5	731	368	0.17	0.064	2.646	[0.044, 0.296]	0.009	**
groupChronic	731	368	0.319	0.103	3.111	[0.118, 0.521]	0.002	**
groupNew onset	731	368	0.137	0.108	1.269	[-0.075, 0.35]	0.205
groupRemitted	731	368	0.097	0.088	1.103	[-0.076, 0.269]	0.270
Visit_num5:groupChronic	731	368	-0.047	0.099	-0.481	[-0.241, 0.147]	0.631
Visit_num5:groupNew onset	731	368	0.028	0.107	0.264	[-0.183, 0.24]	0.792
Visit_num5:groupRemitted	731	368	0.081	0.086	0.949	[-0.087, 0.25]	0.343

### Sheet: Suppl. Table 6
Table S6 | Longitudinal LMEM results to test group-wise contrasts per timepoint separately (N = 731, Subject IDs = 368).
Visit	Contrast	Estimate	SE	t	CI_95	P	Sig
Baseline	Chronic - Healthy	0.319232	0.102606	3.11124	[0.118, 0.521]	0.002	**
Baseline	New onset - Healthy	0.137455	0.108292	1.2693	[-0.075, 0.35]	0.205
Baseline	Remitted - Healthy	0.096818	0.0877649	1.10315	[-0.076, 0.269]	0.270
Baseline	Chronic - New onset	0.181777	0.122151	1.48813	[-0.058, 0.422]	0.137
Baseline	Chronic - Remitted	0.222414	0.100046	2.22312	[0.026, 0.419]	0.027	*
Baseline	Remitted - New onset	-0.0406371	0.10967	-0.370538	[-0.256, 0.175]	0.711
FU6	Chronic - Healthy	0.271816	0.102858	2.64263	[0.07, 0.474]	0.008	**
FU6	New onset - Healthy	0.165791	0.108051	1.53438	[-0.046, 0.378]	0.125
FU6	Remitted - Healthy	0.17821	0.0880956	2.02292	[0.005, 0.351]	0.044	*
FU6	Chronic - New onset	0.106025	0.121566	0.872162	[-0.133, 0.345]	0.383
FU6	Chronic - Remitted	0.0936062	0.100058	0.935516	[-0.103, 0.29]	0.350
FU6	Remitted - New onset	0.0124192	0.109152	0.113779	[-0.202, 0.227]	0.909

### Sheet: Suppl. Table 7
Table S7 | Longitudinal LMEM results to test six-year MD-MS changes in relation to person-mean centered depressive symptom severity over six years (N = 728, Subject IDs = 368).
Term	Estimate	SE	t	CI_95	P	Sig
(Intercept)	-0.0638002	0.0559571	-1.14016	[-0.174, 0.046]	0.255
poly(age_2, 2)1	7.89726	0.902692	8.74857	[6.122, 9.673]	8.72e-17	***
poly(age_2, 2)2	-2.64634	0.851047	-3.10951	[-4.32, -0.973]	0.002	**
sexFemale	-0.0270398	0.0674828	-0.400691	[-0.16, 0.106]	0.689
Visit (FU6 vs Baseline)	0.165372	0.0452728	3.6528	[0.076, 0.254]	2.98e-04	***
IDS: between-person (person-mean IDS)	0.081982	0.0315395	2.59935	[0.02, 0.144]	0.010	**
IDS: within-person (deviation from person-mean)	-0.0266166	0.0197343	-1.34874	[-0.065, 0.012]	0.178
scale(Bcell_between)	-0.219232	0.0384954	-5.69502	[-0.295, -0.144]	2.57e-08	***
scale(CD4T_between)	-0.0516768	0.0866095	-0.596664	[-0.222, 0.119]	0.551
scale(CD8T_between)	0.0950272	0.0767411	1.23828	[-0.056, 0.246]	0.216
scale(NK_between)	0.0031526	0.0527203	0.0597986	[-0.101, 0.107]	0.952
scale(Neu_between)	0.365969	0.131799	2.77673	[0.107, 0.625]	0.006	**
scale(Bcell_within)	-0.0926841	0.0310982	-2.98037	[-0.154, -0.032]	0.003	**
scale(CD4T_within)	0.00477175	0.0511032	0.0933748	[-0.096, 0.105]	0.926
scale(CD8T_within)	0.0267065	0.041225	0.647822	[-0.054, 0.108]	0.518
scale(NK_within)	0.0324641	0.0258492	1.2559	[-0.018, 0.083]	0.210
scale(Neu_within)	0.297906	0.0910677	3.27126	[0.119, 0.477]	0.001	**
